# Genetic scores explain variation in birthweight that is not captured by easily measured clinical and anthropometric variables

**DOI:** 10.1101/2022.02.10.22270369

**Authors:** Maneka Haulder, Alice E Hughes, Robin N Beaumont, Bridget A. Knight, Andrew T. Hattersley, Beverley M Shields, Rachel M Freathy

## Abstract

**Background:** Human birthweight is a complex, multifactorial trait. Maternal characteristics contribute to birthweight variation by influencing the intrauterine environment. Variation explained by genetic effects is also important, but their contributions have not been assessed alongside other key determinants. We aimed to investigate variance in birthweight explained by genetic scores in addition to easily-measurable clinical and anthropometric variables.

**Methods:** We analysed 549 European-ancestry parent-offspring trios. We investigated variance explained in birthweight (adjusted for sex and gestational age) in multivariable linear regression models including genetic scores, routinely-measured maternal characteristics and parental anthropometric variables. We used R-Squared (R^2^) to estimate variance explained, adjusted R-squared (Adj-R^2^) to assess improvement in model fit from added predictors, and F-tests to compare nested models.

**Results:** Maternal and fetal genetic scores together explained 6.0% variance in birthweight. A model containing maternal age, weight, smoking, parity and 28-week fasting glucose explained 21.7% variance. Maternal genetic score explained additional variance when added to maternal characteristics (Adj-R^2^ =0.233 vs Adj-R^2^=0.210, p<0.001). Fetal genetic score improved variance explained (Adj-R^2^=0.264 vs 0.248, p<0.001) when added to maternal characteristics and parental heights.

**Conclusions:** Genetic scores account for variance explained in birthweight in addition to easily measurable clinical variables. Parental heights partially capture fetal genotype and its contribution to birthweight, but genetic scores explain additional variance. While the genetic contribution is modest, it is comparable to that of individual clinical characteristics such as parity, which suggests that genetics could be included in tools aiming to predict risk of high or low birthweights.

**Key messages:**

- Known contributors to variation in birthweight include (i) factors associated with the maternal intrauterine environment (e.g. maternal glycaemia or smoking), and (ii) parental heights, which capture some of the genetic contribution to fetal growth. However, the added contribution of genetic scores composed of common birthweight-associated variants has not been assessed.
- We showed, using 549 parent-offspring trios, that maternal and fetal genetic scores explained additional variation in sex-and gestational age-adjusted birthweight, when added to maternal variables that are easily obtained in a clinical setting (age, weight, smoking, parity and 28-week fasting glucose).
- Parental heights explained variance in birthweight independently of routinely measured maternal clinical variables, but the maternal and fetal (or paternal) genetic scores made additional, independent contributions to birthweight variance.
- The genetic score contribution was modest, but it was comparable to that of individual clinical characteristics such as parity, which suggests that genetics could be included in tools aiming to predict risk of high or low birthweights.
- Since this work was limited to a UK sample of European ancestry, it will, however, be important to test the relative contributions of genetics and other factors to birthweight variation in diverse populations.
