## Supplementary Table S1 for "Genetic scores explain variation in birthweight that is not captured by easily measured clinical and anthropometric variables"

### Sheet: Sheet1
Table S1: SNPs used to create genetic scores
rsID	Chromosome	Position (hg19)	Signal Number*	Classification (Warrington et al, 2019, Nature Genetics)	Effect Allele	Other Allele	Effect Allele frequency (EAF) from Warrington et al.	Fetal Unadjusted Beta	Fetal beta adjusted for maternal effects	Maternal beta adjusted for fetal effects	Minor Allele Frequency (MAF) in EFSOCH	Imputation Quality (Rsqr) in EFSOCH
rs17367504	1	11862778	1	Maternal Only	G	A	0.161	0.012	-0.005	0.032	0.15384	0.99988
rs12401656	1	43456767	2	Fetal Only	G	A	0.865	0.025	0.029	-0.006	0.1359	0.97207
rs80278614	1	119412317	3	Fetal Only	A	G	0.054	0.04	0.052	-0.014	0.05027	0.88077
rs905938	1	154991389	4	Unclassified	C	T	0.262	0.026	0.023	0.005	0.26524	0.90555
rs670523	1	155878732	5	Unclassified	G	A	0.669	0.019	0.016	0.005	0.32475	0.99474
rs72480273	1	161644871	6	Unclassified	C	A	0.182	0.023	0.022	0.005	0.17616	0.88699
rs10913200	1	176521655	7	Fetal and Maternal - Same Direction	G	A	0.972	0.051	0.038	0.029	0.02623	0.72157
rs61830764	1	212289976	8	Fetal Only	A	G	0.377	0.017	0.018	-0.003	0.37587	0.9496
rs3806315	1	214724668	9	Unclassified	A	G	0.591	0.018	0.016	0.006	0.39368	0.95211
rs708122	1	228216997	10	Unclassified	C	A	0.681	0.017	0.015	0.004	0.30544	0.99971
rs10495563	2	9662210	11	Fetal and Maternal - Same Direction	A	G	0.664	0.022	0.016	0.013	0.34217	0.99832
rs11893688	2	9695282	11	Fetal and Maternal - Same Direction	T	C	0.661	0.022	0.015	0.013	0.34627	0.93121
rs2551347	2	23912401	12	Fetal Only	T	C	0.749	0.024	0.029	-0.006	0.26386	0.98994
rs1179494	2	36809496	13	Unclassified	G	C	0.676	0.01	0.002	0.017	0.32491	0.98386
rs754868	2	43185532	14	Fetal Only	G	A	0.419	0.016	0.019	-0.004	0.42993	0.99857
rs4952673	2	43423870	15	Maternal Only	A	G	0.474	0.007	-0.004	0.025	0.4648	0.99906
rs17034876	2	46484310	16	Fetal and Maternal - Same Direction	T	C	0.7	0.042	0.039	0.011	0.28935	0.82064
rs4953353	2	46567276	17	Fetal Only	G	T	0.632	0.018	0.019	-0.004	0.37114	0.91394
rs186606513	2	97482001	18	Unclassified	G	A	0.978	0.061	0.047	0.03	0.01775	0.55138
rs56188432	2	158406865	19	Fetal Only	G	A	0.002	0.258	0.25	0.041	0.00154	0.67626
rs560887	2	169763148	20	Fetal and Maternal - Opposite Directions	C	T	0.7	-0.008	-0.025	0.038	0.29584	0.99888
rs2280235	2	191843830	21	Unclassified	G	A	0.259	0.018	0.014	0.005	0.25756	0.97046
rs10181515	2	227019461	22	Fetal Only	T	C	0.225	0.021	0.021	-0.005	0.22205	0.99942
rs9855896	3	14287150	23	Fetal and Maternal - Opposite Directions	G	A	0.214	0.004	-0.014	0.033	0.21571	0.99861
rs2168443	3	46947087	24	Fetal and Maternal - Same Direction	T	A	0.379	0.017	0.01	0.011	0.37267	0.9975
rs11708067	3	123065778	25	Fetal and Maternal - Opposite Directions	G	A	0.238	0.041	0.056	-0.029	0.23949	0.99995
rs9851257	3	123125711	26	Maternal Only	T	A	0.733	0.02	0.005	0.027	0.25742	0.96951
rs6440006	3	141142691	27	Maternal Only	A	G	0.446	0.01	-0.001	0.02	0.45197	0.9915
rs2306700	3	142123841	28	Unclassified	T	C	0.136	0.023	0.022	0.006	0.13289	0.98027
rs10935733	3	148622968	29	Fetal Only	T	C	0.399	0.019	0.021	-0.001	0.38637	0.99932
rs4679760	3	155855418	30	Fetal and Maternal - Opposite Directions	G	C	0.581	0.009	-0.009	0.038	0.41425	0.99443
rs1482852	3	156798294	31	Fetal Only	A	G	0.599	0.05	0.054	-0.003	0.39876	0.9906
rs11711420	3	183349010	32	Fetal Only	T	G	0.747	0.019	0.022	-0.006	0.25291	0.97647
rs4144829	4	17903654	33	Fetal Only	C	T	0.267	0.036	0.032	0.01	0.25125	0.98868
rs2174633	4	17917781	33	Fetal and Maternal - Same Direction	A	C	0.27	0.035	0.031	0.011	0.2525	0.99724
rs2189234	4	106075498	34	Maternal Only	G	T	0.618	0.015	0.001	0.026	0.39354	0.99455
rs6533183	4	106133184	34	Unclassified	C	T	0.352	0.022	0.008	0.024	0.33013	0.99833
rs116807401	4	135121721	35	Fetal Only	C	T	0.018	0.077	0.088	-0.016	0.01713	0.99797
rs6845999	4	145565826	36	Fetal and Maternal - Same Direction	T	C	0.431	0.026	0.017	0.017	0.42954	0.99434
rs2131354	4	145599908	36	Fetal and Maternal - Same Direction	A	G	0.527	0.026	0.016	0.019	0.48011	0.98495
rs4579095	4	174726635	37	Maternal Only	G	A	0.402	0.003	-0.007	0.023	0.40676	0.98904
rs1818782	5	39424628	38	Unclassified	C	A	0.637	0.016	0.015	-0.001	0.32867	0.98337
rs351930	5	52003397	39	Fetal Only	T	A	0.801	0.019	0.02	-0.005	0.20568	0.99636
rs854037	5	57091783	40	Unclassified	A	G	0.814	0.027	0.02	0.011	0.17864	0.99736
rs28365970	5	67585723	41	Unclassified	C	A	0.741	0.02	0.015	0.01	0.24953	0.99276
rs6871635	5	133830395	42	Unclassified	G	A	0.566	0.016	0.005	0.022	0.43934	0.96886
rs1981627	5	133838180	42	Unclassified	G	A	0.585	0.017	0.007	0.02	0.41983	0.99041
rs2946179	5	157886627	43	Maternal Only	C	T	0.734	0.02	-0.004	0.045	0.25738	0.99217
rs34471628	5	172196752	44	Maternal Only	A	G	0.962	0.018	-0.014	0.067	0.04301	0.99793
rs9379084	6	7231843	45	Maternal Only	G	A	0.883	0.022	0.004	0.04	0.1171	0.9924
rs35261542	6	20675792	46	Fetal and Maternal - Opposite Directions	C	A	0.733	0.041	0.049	-0.019	0.26413	0.99616
rs9379832	6	26186200	47	Unclassified	A	G	0.73	0.022	0.019	0.004	0.2625	0.962
rs9366778	6	31269173	48	Unclassified	G	A	0.627	0.018	0.014	0.005	0.36681	0.99679
rs6911024	6	31368451	49	Maternal Only	T	C	0.901	0.017	-0.002	0.04	0.0941	0.99978
rs9267812	6	32128394	50	Fetal and Maternal - Same Direction	T	C	0.133	0.023	0.015	0.014	0.13584	0.99367
rs1547669	6	33775641	51	Fetal Only	G	A	0.497	0.018	0.018	-0.002	0.48724	0.99996
rs75104038	6	34190104	52	Fetal and Maternal - Same Direction	A	G	0.06	0.045	0.024	0.041	0.05723	0.96925
rs75034466	6	34199815	52	Fetal and Maternal - Same Direction	T	C	0.046	0.046	0.02	0.051	0.04467	0.99152
rs6911621	6	35529025	53	Unclassified	T	C	0.344	0.018	0.006	0.022	0.33882	0.99699
rs9348981	6	35687249	53	Unclassified	T	G	0.71	0.021	0.015	0.009	0.30785	0.96254
rs7744700	6	53349401	54	Unclassified	T	A	0.711	0.02	0.018	0.001	0.28135	0.88056
rs76094073	6	109288036	55	Unclassified	G	C	0.121	0.027	0.011	0.023	0.12294	0.99525
rs6568554	6	109290319	55	Unclassified	A	C	0.145	0.021	0.006	0.025	0.15172	0.99662
rs6925689	6	126865884	56	Fetal Only	T	C	0.494	0.015	0.018	-0.008	0.48776	0.97876
rs6569647	6	130337266	57	Unclassified	T	C	0.802	0.02	0.014	0.006	0.18965	0.98345
rs1415701	6	130345835	57	Unclassified	G	A	0.736	0.018	0.007	0.019	0.26521	0.92401
rs6930558	6	141878920	58	Fetal Only	T	G	0.747	0.022	0.022	0	0.25903	0.99353
rs962554	6	142734204	59	Unclassified	T	C	0.715	0.017	0.015	0.004	0.28825	0.98673
rs10872678	6	152039964	60	Fetal Only	T	C	0.724	0.032	0.028	0.004	0.25675	0.99897
rs7772579	6	152042502	60	Fetal Only	A	C	0.721	0.031	0.027	0.006	0.25909	0.99865
rs2934844	6	166142456	61	Unclassified	T	A	0.672	0.021	0.018	0	0.3226	0.85585
rs1724889	7	2741021	62	Unclassified	G	A	0.735	0.016	0.006	0.017	0.26637	0.90436
rs4719648	7	2756832	62	Unclassified	C	T	0.577	0.019	0.014	0.009	0.41852	0.99129
rs59084784	7	22739562	63	Unclassified	A	C	0.323	0.017	0.011	0.009	0.31034	0.99443
rs7808457	7	22798265	64	Unclassified	A	T	0.586	0.01	0.002	0.017	0.40313	0.99196
rs34776209	7	23513093	65	Fetal and Maternal - Same Direction	C	T	0.755	0.023	0.015	0.014	0.2623	0.99092
rs2908279	7	44174857	66	Unclassified	T	G	0.495	0.011	0.007	0.01	0.49387	0.98773
rs2971669	7	44231778	67	Maternal Only	T	C	0.214	0.011	-0.003	0.028	0.22163	0.99084
rs138715366	7	44246271	68	Fetal Only	C	T	0.991	0.24	0.235	0.001	0.00846	0.76232
rs10265133	7	45895604	69	Fetal and Maternal - Opposite Directions	G	T	0.859	0.001	-0.02	0.034	0.13602	0.80544
rs11983722	7	46298647	70	Unclassified	A	T	0.938	0.032	0.029	0	0.06562	0.99787
rs10265057	7	47275737	71	Fetal Only	G	A	0.092	0.027	0.036	-0.014	0.086	0.98222
rs2237467	7	50733316	72	Fetal and Maternal - Same Direction	A	G	0.221	0.018	0.011	0.012	0.22115	0.98534
rs112139215	7	73034559	73	Fetal Only	A	C	0.068	0.047	0.056	-0.01	0.06675	0.99432
rs2282978	7	92264410	74	Fetal Only	C	T	0.326	0.018	0.021	-0.003	0.32514	0.99997
rs45446698	7	99332948	75	Maternal Only	G	T	0.041	0.025	-0.017	0.077	0.03573	0.81787
rs13231367	7	127509070	76	Fetal and Maternal - Same Direction	G	A	0.714	0.017	0.009	0.018	0.30315	0.99966
rs6467157	7	127660763	76	Fetal and Maternal - Same Direction	T	C	0.713	0.02	0.014	0.014	0.29796	0.93322
rs3918226	7	150690176	77	Maternal Only	C	T	0.919	0.015	-0.005	0.04	0.07184	0.90489
rs62496903	8	6446938	78	Unclassified	T	C	0.083	0.033	0.028	0.003	0.08894	0.80379
rs732563	8	23345526	79	Fetal Only	C	T	0.504	0.017	0.019	-0.002	0.48302	0.98952
rs11778247	8	23403378	80	Maternal Only	G	A	0.835	0.014	0	0.026	0.16223	0.99758
rs34036147	8	38366249	81	Fetal Only	T	C	0.688	0.018	0.019	-0.002	0.3055	0.9747
rs13266210	8	41533514	82	Fetal Only	A	G	0.786	0.027	0.03	-0.005	0.216	0.98527
rs72656010	8	57122215	83	Fetal Only	T	C	0.868	0.028	0.026	-0.001	0.12695	0.9746
rs6995390	8	77611012	84	Fetal and Maternal - Opposite Directions	T	A	0.163	0.006	-0.014	0.039	0.16486	0.97726
rs7819593	8	106115172	85	Fetal Only	C	T	0.243	0.022	0.023	-0.002	0.24017	0.99916
rs10283100	8	120596023	86	Unclassified	G	A	0.946	0.042	0.033	0.015	0.05152	0.76764
rs13271368	8	126506140	87	Unclassified	C	T	0.761	0.02	0.021	0.002	0.24874	0.98425
rs13257363	8	142252580	88	Unclassified	G	A	0.591	0.018	0.017	0.002	0.39503	0.96593
rs9657468	8	142362391	89	Fetal Only	G	T	0.334	0.015	0.018	-0.005	0.33351	0.98913
rs7854962	9	96900505	90	Unclassified	C	G	0.785	0.022	0.016	0.01	0.19927	0.94768
rs28457693	9	98217348	91	Fetal Only	G	A	0.109	0.044	0.04	0.009	0.11553	0.96446
rs1411424	9	113892963	92	Fetal and Maternal - Same Direction	A	G	0.523	0.02	0.012	0.016	0.483	0.9997
rs2418135	9	113901309	92	Fetal and Maternal - Same Direction	A	G	0.522	0.02	0.012	0.015	0.48586	0.99982
rs72760655	9	116916214	93	Fetal and Maternal - Opposite Directions	C	A	0.681	0.007	-0.009	0.031	0.3145	0.98334
rs1323438	9	119115531	94	Fetal Only	C	T	0.718	0.019	0.02	-0.001	0.27156	0.98195
rs3933326	9	123633948	95	Fetal Only	G	A	0.676	0.021	0.023	-0.001	0.30449	0.89369
rs10985827	9	125701608	96	Unclassified	G	T	0.141	0.03	0.027	0.004	0.13732	0.98095
rs28505901	9	139241030	97	Fetal Only	A	G	0.249	0.024	0.024	0.001	0.24842	0.99394
rs4350272	10	25056118	98	Unclassified	A	G	0.269	0.017	0.017	0.001	0.27472	0.97587
rs5030938	10	70975916	99	Fetal and Maternal - Same Direction	T	C	0.686	0.024	0.019	0.01	0.30993	0.99967
rs9645500	10	70986723	99	Fetal and Maternal - Same Direction	G	T	0.694	0.024	0.019	0.01	0.30276	0.98407
rs1112718	10	94479107	100	Fetal and Maternal - Opposite Directions	G	A	0.404	0.026	0.036	-0.018	0.40917	0.99943
rs10509669	10	95969913	101	Fetal and Maternal - Opposite Directions	A	T	0.746	-0.001	-0.02	0.039	0.25176	0.93663
rs3740360	10	96025491	102	Maternal Only	C	A	0.109	0.026	0.003	0.044	0.11166	0.99497
rs2274224	10	96039597	103	Unclassified	C	G	0.434	0.021	0.019	0.008	0.44387	0.99622
rs562974282	10	104201070	104	Fetal and Maternal - Opposite Directions	G	T	0.002	0.021	-0.126	0.269	0.00183	0.83509
rs10883846	10	104958244	105	Unclassified	C	T	0.615	0.017	0.016	0.003	0.37787	0.97584
rs7903146	10	114758349	106	Unclassified	T	C	0.285	0.011	0.003	0.02	0.29395	0.99985
rs7076938	10	115789375	107	Fetal Only	T	C	0.735	0.032	0.029	0.007	0.25338	1
rs1801253	10	115805056	107	Unclassified	C	G	0.727	0.031	0.026	0.01	0.25071	0.97825
rs71486610	10	124134803	108	Fetal and Maternal - Same Direction	C	G	0.477	0.02	0.016	0.011	0.47884	0.99039
rs11042596	11	2118860	109	Fetal Only	T	G	0.336	0.027	0.027	-0.007	0.35295	0.93387
rs234864	11	2857297	110	Fetal Only	A	G	0.547	0.016	0.017	-0.002	0.44799	0.96883
rs2168101	11	8255408	111	Fetal and Maternal - Opposite Directions	C	A	0.689	0.007	-0.015	0.039	0.31343	0.8045
rs4444073	11	10331664	112	Fetal Only	A	C	0.52	0.02	0.023	-0.005	0.48358	0.95749
rs12574749	11	32405355	113	Unclassified	C	A	0.723	0.015	0.004	0.022	0.29301	0.9999
rs5030317	11	32410337	113	Unclassified	C	G	0.733	0.017	0.007	0.02	0.27713	0.99505
rs10437653	11	46297631	114	Unclassified	A	C	0.503	0.01	0.002	0.018	0.49865	0.99938
rs10734564	11	48160429	115	Maternal Only	A	G	0.181	0.005	-0.009	0.033	0.17035	0.98283
rs667515	11	69449076	116	Fetal and Maternal - Same Direction	G	C	0.618	0.018	0.013	0.011	0.39065	0.96463
rs61885091	11	69791952	117	Unclassified	A	G	0.169	0.023	0.024	0.004	0.16581	0.68315
rs10830963	11	92708710	118	Maternal Only	G	C	0.277	0.019	-0.002	0.046	0.2771	0.99887
rs10895278	11	102095335	119	Maternal Only	C	T	0.338	0.011	-0.001	0.025	0.33518	0.99415
rs76895963	12	4384844	120	Fetal and Maternal - Same Direction	G	T	0.021	0.076	0.051	0.04	0.01984	0.64189
rs11055030	12	12878349	121	Fetal Only	G	C	0.718	0.02	0.022	-0.005	0.30895	0.89452
rs2306547	12	26877885	122	Unclassified	C	T	0.534	0.019	0.016	0.007	0.46289	0.99811
rs11051061	12	30914668	123	Maternal Only	A	G	0.266	0.011	0.001	0.026	0.27217	0.97999
rs6582623	12	46613394	124	Unclassified	C	T	0.869	0.024	0.02	0.011	0.12077	0.9626
rs180438	12	47187260	125	Maternal Only	G	A	0.192	0.011	-0.007	0.039	0.19932	0.99979
rs8756	12	66359752	126	Fetal Only	C	A	0.487	0.041	0.037	0.009	0.48272	1
rs7968682	12	66371880	126	Fetal Only	G	T	0.486	0.042	0.037	0.009	0.48347	0.99994
rs1480470	12	66412130	127	Fetal Only	G	A	0.631	0.024	0.028	-0.007	0.36374	0.95264
rs1533688	12	102772745	128	Maternal Only	C	T	0.769	0.005	-0.004	0.025	0.22672	0.96078
rs2647873	12	103081192	129	Fetal and Maternal - Same Direction	A	G	0.52	0.018	0.009	0.017	0.47822	0.98128
rs17033114	12	103123339	130	Maternal Only	T	C	0.94	0.016	-0.008	0.053	0.06431	0.83285
rs3184504	12	111884608	131	Maternal Only	C	T	0.521	0.023	0.005	0.034	0.49084	0.99981
rs9549046	13	40647206	132	Unclassified	A	G	0.118	0.029	0.027	0.001	0.11663	0.9932
rs34217484	13	48854550	133	Fetal and Maternal - Same Direction	A	T	0.264	0.019	0.012	0.013	0.27324	0.98584
rs9318511	13	78601413	134	Unclassified	C	A	0.873	0.027	0.024	0.007	0.12137	0.99118
rs72681869	14	50655357	135	Fetal Only	C	G	0.011	0.084	0.108	-0.039	0.01054	0.74022
rs6575803	14	101257755	136	Fetal Only	C	T	0.895	0.032	0.034	-0.005	0.10823	0.83188
rs75844534	15	38667117	137	Fetal and Maternal - Opposite Directions	A	C	0.124	0.026	0.036	-0.021	0.1267	0.91249
rs2928148	15	41401550	138	Maternal Only	A	G	0.526	0.006	-0.004	0.02	0.48378	0.95681
rs339969	15	60883281	139	Fetal and Maternal - Same Direction	A	C	0.619	0.017	0.011	0.01	0.37998	0.99986
rs3784789	15	75082552	140	Fetal and Maternal - Opposite Directions	G	C	0.659	-0.004	-0.018	0.03	0.33503	0.99935
rs12909648	15	86224570	141	Maternal Only	G	A	0.524	0.012	-0.003	0.027	0.47806	0.99826
rs12443252	15	91064690	142	Maternal Only	T	C	0.548	0.006	-0.007	0.023	0.45974	0.99267
rs7183988	15	91428589	143	Unclassified	G	T	0.529	0.018	0.007	0.024	0.48835	0.94837
rs4932373	15	91429287	143	Fetal and Maternal - Same Direction	A	C	0.68	0.02	0.01	0.019	0.34006	0.80935
rs55958435	15	96852638	144	Unclassified	A	G	0.748	0.025	0.022	0.004	0.25593	0.97242
rs7402983	15	99193276	145	Fetal Only	A	C	0.405	0.024	0.027	0	0.39068	0.90818
rs11630479	15	99240481	146	Unclassified	G	A	0.703	0.014	0.007	0.013	0.30706	0.93921
rs2045457	16	20046115	147	Unclassified	G	A	0.311	0.016	0.012	0.008	0.29486	0.97263
rs40434	16	55699525	148	Fetal Only	G	A	0.391	0.017	0.017	-0.006	0.39266	0.98967
rs28544888	16	55741204	149	Unclassified	C	T	0.911	0.026	0.027	0.002	0.08439	0.89252
rs11641308	16	75312023	150	Maternal Only	T	C	0.35	0.007	-0.005	0.023	0.35948	0.90034
rs222857	17	7164563	151	Fetal Only	T	C	0.575	0.026	0.026	0.004	0.42769	0.99999
rs2428362	17	7180274	151	Unclassified	T	C	0.576	0.025	0.023	0.008	0.42749	0.98844
rs4511593	17	7455536	152	Fetal Only	T	C	0.65	0.017	0.019	-0.004	0.35463	0.99994
rs78378222	17	7571752	153	Unclassified	G	T	0.013	0.079	0.058	0.021	0.0154	0.9201
rs9909342	17	25652275	154	Fetal Only	A	G	0.381	0.018	0.019	0.001	0.37163	0.99432
rs7223535	17	29211667	155	Unclassified	G	A	0.732	0.021	0.02	0.007	0.25798	0.99192
rs11867479	17	68090207	156	Fetal Only	T	C	0.353	0.017	0.018	-0.002	0.37037	0.99947
rs10221267	17	68464662	157	Fetal Only	T	C	0.512	0.017	0.018	-0.002	0.4774	0.98886
rs73354194	17	79905947	158	Fetal Only	C	T	0.025	0.061	0.06	-0.011	0.0233	0.91677
rs9912553	17	79959703	159	Unclassified	G	C	0.726	0.014	0.006	0.017	0.25757	0.9904
rs11082304	18	20720973	160	Unclassified	T	G	0.508	0.016	0.013	0.003	0.49131	0.99834
rs2779165	19	4915447	161	Unclassified	G	C	0.184	0.022	0.018	0.007	0.17438	0.90821
rs8106042	19	7161849	162	Fetal Only	G	C	0.281	0.02	0.023	-0.006	0.28047	0.85915
rs2967676	19	8789666	163	Maternal Only	A	C	0.845	0.021	-0.003	0.048	0.14744	0.99843
rs41355649	19	33790556	164	Fetal Only	G	A	0.934	0.034	0.042	-0.01	0.06874	0.68669
rs1129156	19	40719076	165	Fetal Only	T	C	0.268	0.017	0.022	-0.007	0.27408	0.98626
rs147957154	19	43431040	166	Fetal Only	T	C	0.132	0.023	0.026	-0.012	0.12043	0.96214
rs516246	19	49206172	167	Unclassified	C	T	0.506	0.018	0.017	0	0.49904	0.99999
rs255773	19	54723546	168	Unclassified	C	T	0.536	0.018	0.018	0.004	0.47145	0.84074
rs147110934	19	55993436	169	Unclassified	G	T	0.975	0.052	0.055	0.001	0.0233	0.99978
rs12461110	19	56320663	170	Maternal Only	A	G	0.358	0.006	-0.005	0.022	0.36282	0.89378
rs304001	19	56423668	171	Maternal Only	G	A	0.395	0.009	-0.003	0.023	0.39165	0.99408
rs6040076	20	10658882	172	Unclassified	C	G	0.5	0.019	0.015	0.009	0.49688	0.89304
rs6033062	20	11207419	173	Unclassified	A	T	0.46	0.016	0.014	0.003	0.46077	0.99147
rs1203876	20	22540915	174	Fetal and Maternal - Opposite Directions	C	A	0.046	0.038	0.055	-0.04	0.04226	0.99987
rs11698914	20	31327144	175	Fetal Only	C	G	0.233	0.032	0.029	0.003	0.23019	0.94997
rs181451002	20	32466219	176	Maternal Only	G	A	0.979	0.02	-0.006	0.059	0.01143	0.49793
rs2889874	20	33715777	177	Unclassified	G	T	0.452	0.016	0.014	0.007	0.4323	0.88651
rs1012167	20	39159119	178	Fetal Only	C	T	0.401	0.024	0.024	-0.003	0.40814	0.99454
rs753381	20	39797465	179	Fetal Only	T	C	0.451	0.015	0.018	-0.007	0.44723	0.99993
rs6026449	20	57272617	180	Fetal Only	C	T	0.627	0.017	0.018	-0.006	0.3628	0.97296
rs73143584	20	62445702	181	Fetal Only	A	G	0.11	0.029	0.031	-0.007	0.12003	0.85126
rs2229742	21	16339172	182	Unclassified	G	C	0.881	0.027	0.028	0.002	0.10085	0.99922
rs220193	21	43581308	183	Unclassified	A	G	0.225	0.021	0.018	-0.001	0.22019	0.97686
rs134594	22	29468456	184	Fetal Only	C	T	0.351	0.017	0.022	-0.009	0.33972	0.98129
rs41311445	22	42070374	185	Fetal Only	A	C	0.903	0.033	0.034	-0.002	0.09284	0.82046
rs7285579	22	46441980	186	Fetal Only	C	T	0.698	0.017	0.018	-0.002	0.29172	0.87693
rs7067170	23	68382836	187	Fetal and Maternal - Same Direction	G	A	0.76	0.017	0.012	0.012	0.23152	0.03994
rs7886910	23	78630857	188	Unclassified	C	T	0.934	0.033	0.027	0.006	0.05082	0.07238
rs6608539	23	115132834	189	Maternal Only	A	G	0.477	0.006	-0.003	0.027	0.48872	0.13279
rs11096402	23	133827868	190	Fetal Only	G	A	0.247	0.021	0.022	-0.005	0.26836	0.10571
*Each of the 209 SNPs has a signal number. The signal number is unique to a SNP when there is only one SNP at the signal or when the colocalization analysis in the original GWAS indicated that the GWAS of own and offspring birth weight identified independent SNPs. The signal number is shared between two SNPs when the colocalization analysis indicated that the lead SNPs from the GWAS of own and of…
